# Adaptive Responses to PARP Inhibition Predict Response to Olaparib and Durvalumab: Multi-omic Analysis of Serial Biopsies in the AMTEC Trial

**DOI:** 10.1101/2024.08.29.24312245

**Authors:** Zahi I. Mitri, Allison L. Creason, Jayne M. Stommel, Tugba Y. Ozmen, Matthew J. Rames, Furkan Ozmen, Daniel Bottomly, Boyoung Jeong, Jeong Youn Lim, Shamilene Sivagnanam, Konjit Betre, Jinho Lee, Marilyne Labrie, Lisa M. Coussens, Christopher L. Corless, Shannon K. McWeeney, Gordon B. Mills

## Abstract

In syngeneic murine breast cancer models, poly(ADP-ribose) polymerase inhibitor (PARPi) and anti-PD-L1 combinations induce deep, sustained responses independent of *BRCA1* or *BRCA2* mutation (BRCAm) status. We therefore investigated this combination in the AMTEC clinical trial, in which a one-month olaparib run-in was followed by combined olaparib and durvalumab in participants with non-BRCAm metastatic triple negative breast cancer. To characterize adaptive responses to olaparib monotherapy, paired biopsies taken before and during the PARPi lead-in were deeply characterized by DNA, RNA, and protein multi-omic analyses, including spatially resolved single-cell proteomics for tumor and immune contexture. We identified multiple potential tumor-intrinsic and microenvironmental biomarkers from pre-treatment and on-olaparib biopsies that robustly predicted participant response to combined olaparib and durvalumab. Notably, the on-olaparib biopsy provided the greatest information content, suggesting that early adaptations of malignant and immune cells to PARPi can serve as a predictor of potential benefit from combined PARPi and anti-PD-L1 therapy.
