## Supplemental Table 1 for "Adaptive Responses to PARP Inhibition Predict Response to Olaparib and Durvalumab: Multi-omic Analysis of Serial Biopsies in the AMTEC Trial"

### Sheet: mIHC antibodies
Antibody name	Vendor	Clone	Catalog #
anti-alpha SMA	Dako	1A4	IS611
anti-CCR2	Abcam	7A7	ab176390
anti-CD11c	Abcam	EP1347Y	ab52632
anti-CD163	Thermo Fisher Scientific	10D6	MA511458
anti-CD20	Abcam	SP32	ab64088
anti-CD3	Thermo Fisher Scientific	SP7	MA190582
anti-CD45	Thermo Fisher Scientific	HI30	14045982
anti-CD66B	Thermo Fisher Scientific	G10F5	BDB555723
anti-CD68	Abcam	PG-M1	ab783
anti-CD8	Thermo Fisher Scientific	C8/144B	MA513473
anti-DC-LAMP	Novus Biological	1010E1.01	DDX0191P-100
anti-DS DNA	Abcam	DSD/958	ab215896
anti-EOMES	Atlas antibodies	polyclonal	HPA028896
anti-FOXP3	Thermo Fisher Scientific	236A/E7	14477782
anti-Granzyme B	MilliporeSigma	EP230	262R-1
anti-HLA class I	Abcam	EPR1394Y	ab134189
anti-HLA II	LSBio	WR18	LS-B10162
anti-Ki-67	Abcam	SP6	ab16667
anti-pan-cytokeratin	Abcam	AE1/AE3	ab27988
anti-PD-1	Abcam	NAT105	ab52587
anti-PD-L1	Cell Signaling Technology	E1L3N	13684
anti-T-bet	Cell Signaling Technology	D6N8B	13232
