## Supplemental Table 2 for "Adaptive Responses to PARP Inhibition Predict Response to Olaparib and Durvalumab: Multi-omic Analysis of Serial Biopsies in the AMTEC Trial"

### Sheet: Sheet1 
Class	Gate
Tumor Cells	PANCKp_CD45n_CD3n_CD11Bn_CD11cn_CD66bn_CD68n_CCR2n
KI67+ Tumor Cells	PANCKp_KI67p
Immune Cells	CD45p
KI67+ Immune Cells	CD45p_KI67p
CD4+ T Cells	CD45p_CD3p_CD8n
PD1+ CD4+ T Cells	CD45p_CD3p_CD8n_PD1p
T regulatory CD4 cells	CD45p_CD3p_CD8n_FOXP3p_TBETn
Th1s	CD45p_CD3p_CD8n_FOXP3n_TBETp
Tbet- FOXP3- CD4 T Cells	CD45p_CD3p_CD8n_FOXP3n_TBETn
Tbet+ FOXP3+ CD4 T Cells	CD45p_CD3p_CD8n_FOXP3p_TBETp
CD8+ T Cells	CD45p_CD3p_CD8p
PD1+ CD8+ T cells	CD45p_CD3p_CD8p_PD1p
Activated CD8+ T cells	CD45p_CD3p_CD8p_TBETp_EOMESp_PD1n
Exhausted CD8+ T cells	CD45p_CD3p_CD8p_TBETn_EOMESp_PD1p
TBET/EOMES/PD1- CD8+ T Cells	CD45p_CD3p_CD8p_TBETn_EOMESn_PD1n
KI67+ Activated CD8+ T cells	CD45p_CD3p_CD8p_TBETp_EOMESp_PD1n_KI67p
KI67+ Exhausted CD8+ T cells	CD45p_CD3p_CD8p_TBETn_EOMESp_PD1p_KI67p
KI67+ TBET/EOMES/PD1- CD8+ T Cells	CD45p_CD3p_CD8p_TBETn_EOMESn_PD1n_KI67p
GRZB+ KI67+ Activated CD8+ T cells	CD45p_CD3p_CD8p_TBETp_EOMESp_PD1n_KI67p_GRZBp
GRZB+ KI67+ Exhausted CD8+ T cells	CD45p_CD3p_CD8p_TBETn_EOMESp_PD1p_KI67p_GRZBp
GRZB+ KI67+ TBET/EOMES/PD1- CD8+ T Cells	CD45p_CD3p_CD8p_TBETn_EOMESn_PD1n_KI67p_GRZBp
KI67+ CD8+ T Cells	CD45p_CD3p_CD8p_KI67p
KI67+ GRZB+ CD8+ T Cells	CD45p_CD3p_CD8p_KI67p_GRZBp
CD20+ B Cells	CD45p_CD3n_CD20p
Macrophages	CD45p_CD3n_CD20n_CD66bn_CD11cn_CD68p_CCR2n
CD163+ Macrophages	CD45p_CD3n_CD20n_CD66bn_CD11cn_CD68p_CCR2n_CD163p
CD163- Macrophages	CD45p_CD3n_CD20n_CD66bn_CD11cn_CD68p_CCR2n_CD163n
Monocytes	CD45p_CD3n_CD20n_CD66bn_CD11cn_CD11Bp_CCR2p
CD68+ CD163+ Monocytes	CD45p_CD3n_CD20n_CD66bn_CD68p_CD11cn_CD11Bp_CCR2p_CD163p
CD68+ CD163- Monocytes	CD45p_CD3n_CD20n_CD66bn_CD68p_CD11cn_CD11Bp_CCR2p_CD163n
CD68- CD163+ Monocytes	CD45p_CD3n_CD20n_CD66bn_CD68n_CD11cn_CD11Bp_CCR2p_CD163p
CD68- CD163- Monocytes	CD45p_CD3n_CD20n_CD66bn_CD68n_CD11cn_CD11Bp_CCR2p_CD163n
Immature DCs	CD45p_CD3n_CD20n_CD66bn_CD68n_CCR2n_HLAIIp_CD11cp_DCLAMPn
Mature DCs	CD45p_CD3n_CD20n_CD66bn_CD68n_CCR2n_HLAIIp_CD11cp_DCLAMPp
Other APC Cells	CD45p_CD3n_CD20n_CD66bn_CD68n_CCR2n_HLAIIp_CD11cn_DCLAMPn
Granulocytes	CD45p_CD3n_CD20n_CD66bp_CCR2n_CD11cn
Other Myeloid Cells	CD45p_CD3n_CD20n_CD66bn_CCR2n_CD68n_HLAIIn_CD11Bp
Other Immune Cells	CD45p_CD3n_CD20n_CD66bn_CCR2n_CD68n_HLAIIn_CD11Bn
Other Cells	PANCKn_CD45n_CD3n_CD11Bn_CD11cn_CD66bn_CD68n_CCR2n
