## Supplemental Table 3 for "Adaptive Responses to PARP Inhibition Predict Response to Olaparib and Durvalumab: Multi-omic Analysis of Serial Biopsies in the AMTEC Trial"

### Sheet: NanoString DSP antibodies
Antibody name	DSP panel version	Vendor	Clone or Panel	Catalog #
anti-AKT	1.2, 2.0	NanoString	PI3K/AKT Signaling Module	121300113
anti-B2M	1.2, 2.0	NanoString	Immune Cell Profiling Core	121300101
anti-CD11c	1.2, 2.0	NanoString	Immune Cell Profiling Core	121300101
anti-CD20	1.2, 2.0	NanoString	Immune Cell Profiling Core	121300101
anti-CD3	1.2, 2.0	NanoString	Immune Cell Profiling Core	121300101
anti-CD4	1.2, 2.0	NanoString	Immune Cell Profiling Core	121300101
anti-CD45	1.2, 2.0	NanoString	Immune Cell Profiling Core	121300101
anti-CD56	1.2, 2.0	NanoString	Immune Cell Profiling Core	121300101
anti-CD68	1.2, 2.0	NanoString	Immune Cell Profiling Core	121300101
anti-CD8	1.2, 2.0	NanoString	Immune Cell Profiling Core	121300101
anti-CTLA4	1.2, 2.0	NanoString	Immune Cell Profiling Core	121300101
anti-EGFR	1.2, 2.0	NanoString	MAPK Signaling Module	121300111
anti-GZMA	1.2, 2.0	NanoString	Cell Death Module	121300112
anti-GZMB	1.2, 2.0	NanoString	Immune Cell Profiling Core	121300101
anti-HER2	1.2, 2.0	NanoString	Pan-Tumor Module	121300105
anti-HLA-DR	1.2, 2.0	NanoString	Immune Cell Profiling Core	121300101
anti-MET	1.2, 2.0	NanoString	PI3K/AKT Signaling Module	121300113
anti-p-AKT1 (S473)	1.2, 2.0	NanoString	PI3K/AKT Signaling Module	121300113
anti-pan-cytokeratin	1.2, 2.0	NanoString	Immune Cell Profiling Core	121300101
anti-PD-L1	1.2, 2.0	NanoString	Immune Cell Profiling Core	121300101
anti-p-ERK1/2 (T202/Y204)	1.2	Cell Signaling Technology	D13.14.4E	4370
anti-p-ERK1/2 (T202/Y204)	2.0	Abcam	SP327	ab242418
anti-p-GSK3B (S9)	1.2, 2.0	NanoString	PI3K/AKT Signaling Module	121300113
anti-p-HER2 (Y1248)	1.2	R&D Systems	Polyclonal	AF4438
anti-p-HER2 (Y877)	2.0	Abcam	EP2324Y	ab108371
anti-p-MEK1 (S217/S221)	1.2, 2.0	Cell Signaling Technology	41G9	9154
anti-p-p90RSK (T359/S363)	1.2, 2.0	Abcam	E238	ab32413
anti-p-PRAS40 (T246)	1.2, 2.0	NanoString	PI3K/AKT Signaling Module	121300113
